# Clinical sequencing of soft tissue and bone sarcomas delineates diverse genomic landscapes and potential therapeutic targets

**DOI:** 10.1101/2021.10.28.21265587

**Authors:** Benjamin A. Nacev, Francisco Sanchez-Vega, Shaleigh A. Smith, Cristina R. Antonescu, Evan Rosenbaum, Hongyu Shi, Cerise Tang, Nicholas D. Socci, Satshil Rana, Rodrigo Gularte-Mérida, Ahmet Zehir, Mrinal M. Gounder, Timothy G. Bowler, Anisha Luthra, Bhumika Jadeja, Azusa Okada, Jonathan A. Strong, Jake Stoller, Jason E. Chan, Ping Chi, Sandra P. D’Angelo, Mark A. Dickson, Ciara M. Kelly, Mary Louise Keohan, Sujana Movva, Katherine Thornton, Paul A. Meyers, Leonard H. Wexler, Emily K. Slotkin, Julia L. Glade Bender, Neerav N. Shukla, Martee L. Hensley, John H. Healey, Michael P. La Quaglia, Kaled M. Alektiar, Aimee M. Crago, Sam S. Yoon, Brian R. Untch, Sarah Chiang, Narasimhan P. Agaram, Meera R. Hameed, Michael F. Berger, David B. Solit, Nikolaus Schultz, Marc Ladanyi, Samuel Singer, William D. Tap

**Author notes:** Equal contribution (Benjamin A. Nacev, Francisco Sanchez-Vega). Co-corresponding authors Corresponding authors: William D. Tap, MD 1275 York Ave. New York, NY 10065, Samuel Singer, MD 1275 York Ave. New York, NY 10065.

## Abstract

The genetic, biologic, and clinical heterogeneity of sarcomas poses a challenge for the identification of therapeutic targets, clinical research, and advancing patient care. Because there are > 100 sarcoma subtypes, in-depth genetic studies have focused on one or a few subtypes. Herein, we report a comparative genetic analyses analysis of 2,138 sarcomas representing 45 pathological entities. This cohort was prospectively analyzed using targeted sequencing to characterize subtype-specific somatic alterations in targetable pathways, rates of whole genome doubling, mutational signatures, and subtype-agnostic genomic clusters. The most common alterations were in cell cycle control and *TP53*, receptor tyrosine kinases/PI3K/RAS, and epigenetic regulators. Subtype-specific associations included *TERT* amplification in intimal sarcoma and SWI/SNF alterations in uterine adenosarcoma. Tumor mutational burden, while low compared to other cancers, varied between and within subtypes. This resource will improve sarcoma models, motivate studies of subtype-specific alterations, and inform investigations of genetic factors and their correlations with treatment response.
