## Supplemental Table 3 for "Clinical sequencing of soft tissue and bone sarcomas delineates diverse genomic landscapes and potential therapeutic targets"

### Sheet: pathway_assignment_extended_imp
Hugo symbol	Pathway	Gene panel
CDKN1A	CC	341
CDKN1B	CC	341
CDKN2A	CC	341
CDKN2B	CC	341
CDKN2C	CC	341
CCND1	CC	341
CCND2	CC	341
CCND3	CC	341
CCNE1	CC	341
CDK2	CC
CDK4	CC	341
CDK6	CC	341
RB1	CC	341
E2F1	CC
E2F3	CC	341
STK4	HIPPO
STK3	HIPPO
SAV1	HIPPO
LATS1	HIPPO	341
LATS2	HIPPO	341
MOB1A	HIPPO
MOB1B	HIPPO
YAP1	HIPPO	341
WWTR1	HIPPO	468
TEAD1	HIPPO
TEAD2	HIPPO
TEAD3	HIPPO
TEAD4	HIPPO
PTPN14	HIPPO
NF2	HIPPO	341
WWC1	HIPPO
TAOK1	HIPPO
TAOK2	HIPPO
TAOK3	HIPPO
CRB1	HIPPO
CRB2	HIPPO
CRB3	HIPPO
LLGL1	HIPPO
LLGL2	HIPPO
HMCN1	HIPPO
SCRIB	HIPPO
HIPK2	HIPPO
FAT1	HIPPO	341
FAT2	HIPPO
FAT3	HIPPO
FAT4	HIPPO
DCHS1	HIPPO
DCHS2	HIPPO
CSNK1E	HIPPO
CSNK1D	HIPPO
AJUBA	HIPPO
LIMD1	HIPPO
WTIP	HIPPO
MAX	MYC	341
MGA	MYC	410
MLX	MYC
MLXIP	MYC
MLXIPL	MYC
MNT	MYC
MXD1	MYC
MXD3	MYC
MXD4	MYC
MXI1	MYC
MYC	MYC	341
MYCL	MYC	341
MYCN	MYC	341
ARRDC1	NOTCH
CNTN6	NOTCH
CREBBP	NOTCH	341
EP300	NOTCH	341
HES1	NOTCH
HES2	NOTCH
HES3	NOTCH
HES4	NOTCH
HES5	NOTCH
HEY1	NOTCH
HEY2	NOTCH
HEYL	NOTCH
KAT2B	NOTCH
KDM5A	NOTCH	341
NOTCH1	NOTCH	341
NOTCH2	NOTCH	341
NOTCH3	NOTCH	341
NOTCH4	NOTCH	341
NOV	NOTCH
NRARP	NOTCH
PSEN2	NOTCH
LFNG	NOTCH
ITCH	NOTCH
NCSTN	NOTCH
SPEN	NOTCH	341
JAG1	NOTCH
APH1A	NOTCH
FBXW7	NOTCH	341
FHL1	NOTCH
THBS2	NOTCH
HDAC2	NOTCH
MFAP2	NOTCH
CUL1	NOTCH
RFNG	NOTCH
NCOR1	NOTCH	341
NCOR2	NOTCH
MFAP5	NOTCH
HDAC1	NOTCH
NUMB	NOTCH
JAG2	NOTCH
MAML3	NOTCH
MFNG	NOTCH
CIR1	NOTCH
CNTN1	NOTCH
MAML1	NOTCH
MAML2	NOTCH
NUMBL	NOTCH
PSEN1	NOTCH
PSENEN	NOTCH
RBPJ	NOTCH
RBPJL	NOTCH
RBX1	NOTCH
SAP30	NOTCH
SKP1	NOTCH
SNW1	NOTCH
CTBP1	NOTCH
CTBP2	NOTCH
ADAM10	NOTCH
APH1B	NOTCH
ADAM17	NOTCH
DLK1	NOTCH
DLL1	NOTCH
DLL3	NOTCH
DLL4	NOTCH
DNER	NOTCH
DTX1	NOTCH
DTX2	NOTCH
DTX3	NOTCH
DTX3L	NOTCH
DTX4	NOTCH
EGFL7	NOTCH	341
NFE2L2	NRF2	341
KEAP1	NRF2	341
CUL3	NRF2	341
EIF4EBP1	PI3K
AKT1	PI3K	341
AKT2	PI3K	341
AKT3	PI3K	341
AKT1S1	PI3K
DEPDC5	PI3K
DEPTOR	PI3K
INPP4B	PI3K	341
MAPKAP1	PI3K	468
MLST8	PI3K
MTOR	PI3K	341
NPRL2	PI3K
NPRL3	PI3K
PDK1	PI3K
PIK3CA	PI3K	341
PIK3CB	PI3K	341
PIK3R1	PI3K	341
PIK3R2	PI3K	341
PIK3R3	PI3K	341
PPP2R1A	PI3K	341
PTEN	PI3K	341
RHEB	PI3K	410
RICTOR	PI3K	341
RPTOR	PI3K	341
RPS6	PI3K
RPS6KB1	PI3K
STK11	PI3K	341
TSC1	PI3K	341
TSC2	PI3K	341
TGFBR1	TGF-Beta	341
TGFBR2	TGF-Beta	341
ACVR2A	TGF-Beta
ACVR1B	TGF-Beta
SMAD2	TGF-Beta	341
SMAD3	TGF-Beta	341
SMAD4	TGF-Beta	341
ABL1	RTK-RAS	341
EGFR	RTK-RAS	341
ERBB2	RTK-RAS	341
ERBB3	RTK-RAS	341
ERBB4	RTK-RAS	341
PDGFRA	RTK-RAS	341
PDGFRB	RTK-RAS	341
MET	RTK-RAS	341
FGFR1	RTK-RAS	341
FGFR2	RTK-RAS	341
FGFR3	RTK-RAS	341
FGFR4	RTK-RAS	341
FLT3	RTK-RAS	341
ALK	RTK-RAS	341
RET	RTK-RAS	341
ROS1	RTK-RAS	341
KIT	RTK-RAS	341
IGF1R	RTK-RAS	341
NTRK1	RTK-RAS	341
NTRK2	RTK-RAS	341
NTRK3	RTK-RAS	341
SOS1	RTK-RAS	468
GRB2	RTK-RAS
PTPN11	RTK-RAS	341
KRAS	RTK-RAS	341
HRAS	RTK-RAS	341
NRAS	RTK-RAS	341
RIT1	RTK-RAS	341
ARAF	RTK-RAS	341
BRAF	RTK-RAS	341
RAF1	RTK-RAS	341
RAC1	RTK-RAS	341
MAP2K1	RTK-RAS	341
MAP2K2	RTK-RAS	341
MAPK1	RTK-RAS	341
NF1	RTK-RAS	341
RASA1	RTK-RAS	341
CBL	RTK-RAS	341
ERRFI1	RTK-RAS	410
CBLB	RTK-RAS
CBLC	RTK-RAS
INSR	RTK-RAS	341
INSRR	RTK-RAS
IRS1	RTK-RAS	341
SOS2	RTK-RAS
SHC1	RTK-RAS
SHC2	RTK-RAS
SHC3	RTK-RAS
SHC4	RTK-RAS
RASGRP1	RTK-RAS
RASGRP2	RTK-RAS
RASGRP3	RTK-RAS
RASGRP4	RTK-RAS
RAPGEF1	RTK-RAS
RAPGEF2	RTK-RAS
RASGRF1	RTK-RAS
RASGRF2	RTK-RAS
FNTA	RTK-RAS
FNTB	RTK-RAS
RCE1	RTK-RAS
ICMT	RTK-RAS
MRAS	RTK-RAS
PLXNB1	RTK-RAS
MAPK3	RTK-RAS	410
ARHGAP35	RTK-RAS
RASA2	RTK-RAS
RASA3	RTK-RAS
RASAL1	RTK-RAS
RASAL2	RTK-RAS
RASAL3	RTK-RAS
SPRED1	RTK-RAS	468
SPRED2	RTK-RAS
SPRED3	RTK-RAS
DAB2IP	RTK-RAS
SHOC2	RTK-RAS	468
PPP1CA	RTK-RAS
SCRIB	RTK-RAS
PIN1	RTK-RAS
KSR1	RTK-RAS
KSR2	RTK-RAS
PEBP1	RTK-RAS
ERF	RTK-RAS	468
PEA15	RTK-RAS
JAK2	RTK-RAS	341
IRS2	RTK-RAS	341
TP53	TP53	341
MDM2	TP53	341
MDM4	TP53	341
ATM	TP53	341
CHEK2	TP53	341
RPS6KA3	TP53
CHD8	WNT
LEF1	WNT
LGR4	WNT
LGR5	WNT
LRP5	WNT
LRP6	WNT
LZTR1	WNT
NDP	WNT
PORCN	WNT
RSPO1	WNT
SFRP1	WNT
SFRP2	WNT
SFRP4	WNT
SFRP5	WNT
SOST	WNT
TCF7L1	WNT
TLE1	WNT
TLE2	WNT
TLE3	WNT
TLE4	WNT
WIF1	WNT
ZNRF3	WNT
CTNNB1	WNT	341
DVL1	WNT
DVL2	WNT
DVL3	WNT
FRAT1	WNT
FRAT2	WNT
FZD1	WNT
FZD10	WNT
FZD2	WNT
FZD3	WNT
FZD4	WNT
FZD5	WNT
FZD6	WNT
FZD7	WNT
FZD8	WNT
FZD9	WNT
WNT1	WNT
WNT10A	WNT
WNT10B	WNT
WNT11	WNT
WNT16	WNT
WNT2	WNT
WNT3A	WNT
WNT4	WNT
WNT5A	WNT
WNT5B	WNT
WNT6	WNT
WNT7A	WNT
WNT7B	WNT
WNT8A	WNT
WNT8B	WNT
WNT9A	WNT
WNT9B	WNT
AMER1	WNT	341
APC	WNT	341
AXIN1	WNT	341
AXIN2	WNT	341
DKK1	WNT
DKK2	WNT
DKK3	WNT
DKK4	WNT
GSK3B	WNT	341
RNF43	WNT	341
TCF7	WNT
TCF7L2	WNT	410
CHD4	WNT
NTHL1	DDR	468
POLD1	DDR	410
ATM	DDR	341
ATR	DDR	341
BABAM1	DDR	468
BARD1	DDR	341
BLM	DDR	341
BRCA1	DDR	341
BRCA2	DDR	341
BRIP1	DDR	341
CHEK1	DDR	341
CHEK2	DDR	341
ERCC2	DDR	341
ERCC3	DDR	341
ERCC4	DDR	341
ERCC5	DDR	341
FAM175A	DDR
FANCA	DDR	341
FANCC	DDR	341
MDC1	DDR	341
MLH1	DDR	341
MRE11A	DDR
MSH2	DDR	341
MSH3	DDR	468
MSH6	DDR	341
MUTYH	DDR	341
NBN	DDR	341
PALB2	DDR	341
PARP1	DDR	341
PMS1	DDR	341
PMS2	DDR	341
POLE	DDR	341
RAD21	DDR	410
RAD50	DDR	341
RAD51	DDR	341
RAD51B	DDR	341
RAD51C	DDR	341
RAD51D	DDR	341
RAD52	DDR	341
RAD54L	DDR	341
RECQL	DDR	468
RECQL4	DDR	341
RTEL1	DDR	468
SLX4	DDR	468
TP53BP1	DDR	468
XRCC2	DDR	410
ASXL1	EPI	341
DNMT3A	EPI	341
EED	EPI	341
EZH2	EPI	341
JAK2	EPI	341
NCOR1	EPI	341
ARID1A	EPI	341
ASXL2	EPI	341
ATRX	EPI	341
BCOR	EPI	341
BRD4	EPI	341
CARM1	EPI	468
CREBBP	EPI	341
DAXX	EPI	341
DNMT1	EPI	341
DNMT3B	EPI	341
DOT1L	EPI	341
EP300	EPI	341
EZH1	EPI	468
KDM5A	EPI	341
KDM5C	EPI	341
KDM6A	EPI	341
MEN1	EPI	341
NCOA3	EPI	410
NSD1	EPI	341
PBRM1	EPI	341
SETD2	EPI	341
SMARCA4	EPI	341
SMARCD1	EPI	341
SMYD3	EPI	468
SUZ12	EPI	341
TET1	EPI	341
TET2	EPI	341
HIST1H3B	EPI	341
NSD3	EPI	468
ARID1B	EPI	341
ARID2	EPI	341
CTCF	EPI	341
H3F3A	EPI	410
H3F3B	EPI	410
H3F3C	EPI	341
HIST1H1C	EPI	341
HIST1H2BD	EPI	341
HIST1H3A	EPI	410
HIST1H3C	EPI	410
HIST1H3D	EPI	410
HIST1H3E	EPI	410
HIST1H3F	EPI	410
HIST1H3G	EPI	410
HIST1H3H	EPI	410
HIST1H3I	EPI	410
HIST1H3J	EPI	410
HIST2H3C	EPI	410
HIST2H3D	EPI	410
HIST3H3	EPI	410
IDH1	EPI	341
IDH2	EPI	341
KMT2A	EPI	341
KMT2B	EPI	468
KMT2C	EPI	341
KMT2D	EPI	341
KMT5A	EPI	468
NSD2	EPI	468
SMARCB1	EPI	341
