## Supplemental Table 4 for "Clinical sequencing of soft tissue and bone sarcomas delineates diverse genomic landscapes and potential therapeutic targets"

### Sheet: Classification
	DNA methylation				Histone modifying				Chromatin remodeling/histone chaperone				Histone				Other
	Gene	Group classification			Gene	Group classification			Gene	Group classification			Gene	Count			Gene	Count
	DNMT1	DNA methyltransferase			ASXL1	PR-DUB			ARID1A	SWI/SNF			H3F3A	18			CTCF	1
	DNMT3A	DNA methyltransferase			ASXL2	PR-DUB			ARID1B	SWI/SNF			H3F3B
	DNMT3B	DNA methyltransferase			BCOR	PRC1			ARID2	SWI/SNF			H3F3C
	IDH1	DNA demethylation			BRD4				ATRX	Histone chaperone			HIST1H1C
	IDH2	DNA demethylation			CARM1	Arginine methylation			DAXX	Histone chaperone			HIST1H2BD
	TET1	DNA demethylation			CREBBP				PBRM1	SWI/SNF			HIST1H3A
	TET2	DNA demethylation			DOT1L				SMARCA4	SWI/SNF			HIST1H3B
					EED	PRC2			SMARCB1	SWI/SNF			HIST1H3C
					EP300				SMARCD1	SWI/SNF			HIST1H3D
					EZH1	PRC2							HIST1H3E
					EZH2	PRC2							HIST1H3F
					JAK2								HIST1H3G
					KDM5A								HIST1H3H
					KDM5C								HIST1H3I
					KDM6A	MLL3/4							HIST1H3J
					KMT2A	MLL1/2							HIST2H3C
					KMT2B	MLL1/2							HIST2H3D
					KMT2C	MLL3/4							HIST3H3
					KMT2D	MLL3/4
					KMT5A
					MEN1	MLL1/2
					NCOA3
					NCOR1
					NSD1	H3K36 methylation
					NSD2	H3K36 methylation
					NSD3
					SETD2	H3K36 methylation
					SMYD3
					SUZ12	PRC2
